# Proteomic Characterization of Acute Kidney Injury in Patients Hospitalized with SARS-CoV2 Infection

**DOI:** 10.1101/2021.12.09.21267548

**Authors:** Ishan Paranjpe, Pushkala Jayaraman, Chen-Yang Su, Sirui Zhou, Steven Chen, Ryan Thompson, Diane Marie Del Valle, Ephraim Kenigsberg, Shan Zhao, Suraj Jaladanki, Kumardeep Chaudhary, Steven Ascolillo, Akhil Vaid, Arvind Kumar, Edgar Kozlova, Manish Paranjpe, Ross O’Hagan, Samir Kamat, Faris F. Gulamali, Justin Kauffman, Hui Xie, Joceyln Harris, Manishkumar Patel, Kimberly Argueta, Craig Batchelor, Kai Nie, Sergio Dellepiane, Leisha Scott, Matthew A Levin, John Cijiang He, Mayte Suarez-Farinas, Steven G Coca, Lili Chan, Evren U Azeloglu, Eric Schadt, Noam Beckmann, Sacha Gnjatic, Miram Merad, Seunghee Kim-Schulze, Brent Richards, Benjamin S Glicksberg, Alexander W Charney, Girish N Nadkarni

## Abstract

Acute kidney injury (AKI) is a known complication of COVID-19 and is associated with an increased risk of in-hospital mortality. Unbiased proteomics using biological specimens can lead to improved risk stratification and discover pathophysiological mechanisms. Using measurements of ∼4000 plasma proteins in two cohorts of patients hospitalized with COVID-19, we discovered and validated markers of COVID-associated AKI (stage 2 or 3) and long-term kidney dysfunction. In the discovery cohort (N= 437), we identified 413 higher plasma abundances of protein targets and 40 lower plasma abundances of protein targets associated with COVID-AKI (adjusted p <0.05). Of these, 62 proteins were validated in an external cohort (p <0.05, N =261). We demonstrate that COVID-AKI is associated with increased markers of tubular injury (NGAL) and myocardial injury. Using estimated glomerular filtration (eGFR) measurements taken after discharge, we also find that 25 of the 62 AKI-associated proteins are significantly associated with decreased post-discharge eGFR (adjusted p <0.05). Proteins most strongly associated with decreased post-discharge eGFR included desmocollin-2, trefoil factor 3, transmembrane emp24 domain-containing protein 10, and cystatin-C indicating tubular dysfunction and injury. Using clinical and proteomic data, our results suggest that while both acute and long-term COVID-associated kidney dysfunction are associated with markers of tubular dysfunction, AKI is driven by a largely multifactorial process involving hemodynamic instability and myocardial damage.
