## Supplementary Table 4 for "Proteomic Characterization of Acute Kidney Injury in Patients Hospitalized with SARS-CoV2 Infection"

### Sheet: replicated_proteins_delta_cr_fo
		AKI				Change in creatinine
	Gene Name	logFC	P Value	Adjusted P value	FC	Coefficient	P value
Acyl-CoA-binding protein	DBI	1.45613	1.82423e-44	8.20173e-41	2.74372	0.322328	6.79761e-48
Small ubiquitin-related modifier 2	SUMO2	1.69399	2.06552e-44	9.28659e-41	3.2355	0.372869	3.5913e-47
Transmembrane emp24 domain-containing protein 10	TMED10	1.37438	2.3879e-42	1.0736e-38	2.59257	0.319115	2.56802e-51
Cystatin-C	CST3	1.18809	2.08643e-41	9.3806e-38	2.27851	0.279429	9.13325e-52
Trefoil factor 3	TFF3	1.68446	2.1251e-41	9.55444e-38	3.21421	0.34215	2.41812e-36
Ganglioside GM2 activator	GM2A	1.24395	2.02274e-40	9.09424e-37	2.36847	0.251252	4.66863e-35
Copper transport protein ATOX1	ATOX1	1.56552	2.03789e-40	9.16236e-37	2.95985	0.327426	5.50307e-38
Desmocollin-2	DSC2	1.26201	2.83623e-39	1.27517e-35	2.39829	0.274772	1.45112e-40
Ephrin-B1	EFNB1	0.894737	1.30266e-38	5.85676e-35	1.85927	0.192601	8.00864e-39
Ribonuclease pancreatic	RNASE1	2.3848	1.52899e-38	6.87436e-35	5.22272	0.512018	1.61474e-38
Sarcalumenin	SRL	1.01547	6.00265e-38	2.69879e-34	2.02156	0.192154	1.48677e-28
Lithostathine-1-alpha	REG1A	2.07203	9.22566e-38	4.14786e-34	4.20477	0.403956	2.42412e-30
Neuroblastoma suppressor of tumorigenicity 1	NBL1	1.52927	1.78589e-37	8.02936e-34	2.88641	0.307539	2.85959e-32
Secretogranin-1	CHGB	1.36106	2.27724e-37	1.02385e-33	2.56874	0.253436	3.49955e-27
Peroxidasin homolog	PXDN	1.97355	1.39039e-34	6.25121e-31	3.92733	0.358253	5.78277e-24
Collagen alpha-1(XXVIII) chain	COL28A1	1.2874	2.29308e-34	1.03097e-30	2.44088	0.254687	1.23568e-28
Tumor necrosis factor receptor superfamily member 19	TNFRSF19	1.05859	1.8438e-33	8.28974e-30	2.0829	0.220149	3.86261e-31
Tyrosine-protein kinase transmembrane receptor ROR2	ROR2	1.39096	1.29344e-32	5.81529e-29	2.62253	0.253329	7.45816e-23
Serine/threonine-protein kinase receptor R3	ACVRL1	0.995487	9.51063e-32	4.27598e-28	1.99375	0.180617	4.09357e-22
Complexin-2	CPLX2	1.35983	5.43048e-30	2.44154e-26	2.56655	0.27979	2.55101e-27
BolA-like protein 1	BOLA1	0.781767	1.61431e-29	7.25792e-26	1.71923	0.163234	9.17051e-28
Ribonuclease K6	RNASE6	1.1761	9.28318e-29	4.17372e-25	2.25965	0.260825	7.30274e-31
Transgelin	TAGLN	1.16267	1.6006e-27	7.19628e-24	2.23872	0.247591	5.02911e-27
Troponin T, cardiac muscle	TNNT2	1.61295	6.65994e-27	2.99431e-23	3.05877	0.306771	7.48344e-21
IGF-like family receptor 1	IGFLR1	1.45778	1.96747e-26	8.84573e-23	2.74686	0.287253	4.71772e-22
Trypsin-2	PRSS2	1.97781	3.15646e-26	1.41914e-22	3.93894	0.407383	5.26323e-24
Regenerating islet-derived protein 3-alpha	REG3A	1.84375	6.44278e-26	2.89667e-22	3.58943	0.309622	1.04068e-15
Titin	TTN	1.22242	5.42183e-25	2.43766e-21	2.33338	0.223869	5.116e-18
PILR alpha-associated neural protein	PIANP	0.868115	1.46747e-24	6.59776e-21	1.82528	0.181213	3.87759e-23
Myoglobin	MB	1.44732	7.19409e-23	3.23446e-19	2.72702	0.313078	3.23331e-23
Neutrophil gelatinase-associated lipocalin	LCN2	1.13181	6.27121e-22	2.81954e-18	2.19133	0.232276	5.56301e-20
Matrix-remodeling-associated protein 7	MXRA7	0.727759	7.01568e-22	3.15425e-18	1.65606	0.149886	4.41275e-20
Ephrin type-A receptor 2	EPHA2	1.03727	1.72177e-21	7.74109e-18	2.05234	0.187043	3.64431e-15
Fatty acid-binding protein, heart	FABP3	1.27529	3.09441e-21	1.39125e-17	2.42047	0.266557	4.31093e-20
Discoidin domain-containing receptor 2	DDR2	1.06917	3.40389e-21	1.53039e-17	2.09822	0.191413	9.20696e-15
Tumor necrosis factor receptor superfamily member 1A	TNFRSF1A	1.1505	3.8628e-21	1.73671e-17	2.2199	0.200473	5.5497e-14
Osteopontin	SPP1	1.11048	4.47198e-21	2.0106e-17	2.15917	0.218085	1.34971e-17
CD59 glycoprotein	CD59	1.08663	5.66755e-21	2.54813e-17	2.12377	0.19194	3.02845e-14
Serine protease inhibitor Kazal-type 7	SPINK7	0.874203	4.05854e-18	1.82472e-14	1.83299	0.215843	4.12867e-24
Adapter molecule crk	CRK	0.99613	8.66813e-18	3.89719e-14	1.99464	0.181552	5.97463e-13
Trypsin-3	PRSS3	1.31957	9.075e-18	4.08012e-14	2.49592	0.315788	3.92145e-22
Colipase	CLPS	0.864001	1.94954e-17	8.76515e-14	1.82008	0.151601	7.71189e-12
DnaJ homolog subfamily B member 12	DNAJB12	0.936075	9.53976e-17	4.28908e-13	1.91332	0.168556	5.8431e-12
Trefoil factor 2	TFF2	1.20383	3.36004e-16	1.51067e-12	2.30351	0.23033	5.59078e-13
Protocadherin gamma-A10	PCDHGA10	0.901694	5.70097e-16	2.56316e-12	1.86826	0.192763	7.8999e-16
Selenoprotein W	SEPW1	1.26043	1.55859e-15	7.00742e-12	2.39566	0.212968	6.27797e-10
Myosin light chain 3	MYL3	1.82257	2.12153e-15	9.53839e-12	3.53712	0.315158	2.87679e-10
Protein delta homolog 2	DLK2	1.01649	2.29189e-15	1.03043e-11	2.02298	0.153529	4.48505e-08
Inactive pancreatic lipase-related protein 1	PNLIPRP1	1.27581	5.64367e-15	2.5374e-11	2.42135	0.231563	6.39977e-11
Ephrin-B2	EFNB2	0.994479	1.45083e-14	6.52294e-11	1.99236	0.156291	3.0452e-08
Parathyroid hormone	PTH	1.05175	2.67864e-14	1.20432e-10	2.07305	0.244263	1.20928e-16
Apolipoprotein F	APOF	1.07321	2.9717e-14	1.33608e-10	2.10411	0.20355	2.7178e-11
Carbonic anhydrase 3	CA3	1.31406	2.13143e-13	9.58292e-10	2.48639	0.304913	1.53074e-15
Trypsin-1	PRSS1	1.06804	3.14819e-13	1.41543e-09	2.09658	0.23571	6.24639e-14
Cystatin-D	CST5	1.11409	4.02159e-13	1.80811e-09	2.16459	0.235412	9.96551e-13
Asialoglycoprotein receptor 1	ASGR1	0.910296	5.36196e-13	2.41074e-09	1.87943	0.163811	2.08169e-09
Ig gamma-4, Kappa	IGHG4	0.653683	2.25792e-12	1.01516e-08	1.57318	0.168244	1.57489e-17
Chymotrypsinogen B	CTRB1	0.999927	1.62076e-09	7.28696e-06	1.9999	0.207091	6.31347e-09
Stathmin-3	STMN3	0.367924	6.95333e-09	3.12622e-05	1.29049	0.0726647	1.09388e-07
Natriuretic peptides B	NPPB	0.685809	8.76089e-09	3.9389e-05	1.6086	0.239057	5.43818e-07
Angiopoietin-2	ANGPT2	1.15499	1.43505e-08	6.45197e-05	2.22682	0.167931	0.000144938
Hepatoma-derived growth factor	HDGF	0.413553	4.04988e-07	0.00182083	1.33196	0.0967015	3.16414e-08
