## Supplementary Table 3 for "Proteomic Characterization of Acute Kidney Injury in Patients Hospitalized with SARS-CoV2 Infection"

### Sheet: Supplementary Table 3
Gene Name	Gene Symbol	Entrez ID	Log Fold Change	Fold Change	P.Value	Adjusted P Value
Acyl-CoA-binding protein	DBI	1622	1.45613	2.74372	1.82e-44	8.08e-42
Small ubiquitin-related modifier 2	SUMO2	6613	1.69399	3.2355	2.07e-44	9.15e-42
Transmembrane emp24 domain-containing protein 10	TMED10	10972	1.37438	2.59257	2.39e-42	1.06e-39
Cystatin-C	CST3	1471	1.18809	2.27851	2.09e-41	9.24e-39
Trefoil factor 3	TFF3	7033	1.68446	3.21421	2.13e-41	9.41e-39
Ganglioside GM2 activator	GM2A	2760	1.24395	2.36847	2.02e-40	8.96e-38
Copper transport protein ATOX1	ATOX1	475	1.56552	2.95985	2.04e-40	9.03e-38
Desmocollin-2	DSC2	1824	1.26201	2.39829	2.84e-39	1.26e-36
Ephrin-B1	EFNB1	1947	0.894737	1.85927	1.3e-38	5.77e-36
Ribonuclease pancreatic	RNASE1	6035	2.3848	5.22272	1.53e-38	6.77e-36
Sarcalumenin	SRL	6345	1.01547	2.02156	6e-38	2.66e-35
Lithostathine-1-alpha	REG1A	5967	2.07203	4.20477	9.23e-38	4.09e-35
Neuroblastoma suppressor of tumorigenicity 1	NBL1	4681	1.52927	2.88641	1.79e-37	7.91e-35
Secretogranin-1	CHGB	1114	1.36106	2.56874	2.28e-37	1.01e-34
Secreted and transmembrane protein 1	SECTM1	6398	0.865003	1.82134	1.23e-34	5.45e-32
Peroxidasin homolog	PXDN	7837	1.97355	3.92733	1.39e-34	6.16e-32
Collagen alpha-1(XXVIII) chain	COL28A1	340267	1.2874	2.44088	2.29e-34	1.02e-31
Tumor necrosis factor receptor superfamily member 19	TNFRSF19	55504	1.05859	2.0829	1.84e-33	8.17e-31
Ephrin-A4	EFNA4	1945	0.864462	1.82066	1.09e-32	4.84e-30
Tyrosine-protein kinase transmembrane receptor ROR2	ROR2	4920	1.39096	2.62253	1.29e-32	5.73e-30
Neural proliferation differentiation and control protein 1	NPDC1	56654	0.99494	1.993	7.43e-32	3.29e-29
Serine/threonine-protein kinase receptor R3	ACVRL1	94	0.995487	1.99375	9.51e-32	4.21e-29
Complexin-2	CPLX2		1.35983	2.56655	5.43e-30	2.41e-27
Steroid receptor RNA activator 1	SRA1	10011	0.829311	1.77684	6.96e-30	3.08e-27
BolA-like protein 1	BOLA1	51027	0.781767	1.71923	1.61e-29	7.15e-27
Selenoprotein M	SELM		1.03571	2.05012	2.38e-29	1.05e-26
Protein phosphatase 1 regulatory subunit 1A	PPP1R1A	5502	0.974383	1.9648	3.69e-29	1.63e-26
RNA binding protein fox-1 homolog 2	RBFOX2	23543	0.80428	1.74627	8.39e-29	3.72e-26
Ribonuclease K6	RNASE6	6039	1.1761	2.25965	9.28e-29	4.11e-26
Acylphosphatase-2	ACYP2	98	1.13415	2.19489	1.4e-28	6.22e-26
Collagen alpha-1(XV) chain	COL15A1	1306	0.819372	1.76464	1.44e-28	6.4e-26
Heat shock protein beta-6	HSPB6	126393	1.53898	2.90589	4.21e-28	1.87e-25
Lysozyme C	LYZ	4069	0.950363	1.93236	1.39e-27	6.16e-25
Transgelin	TAGLN	6876	1.16267	2.23872	1.6e-27	7.09e-25
Troponin T, cardiac muscle	TNNT2	7139	1.61295	3.05877	6.66e-27	2.95e-24
IGF-like family receptor 1	IGFLR1	79713	1.45778	2.74686	1.97e-26	8.72e-24
Tumor necrosis factor receptor superfamily member 1B	TNFRSF1B	7133	0.95005	1.93194	2.49e-26	1.1e-23
Thioredoxin domain-containing protein 5	TXNDC5	81567	0.793395	1.73315	3.07e-26	1.36e-23
Trypsin-2	PRSS2	5645	1.97781	3.93894	3.16e-26	1.4e-23
Complexin-1	CPLX1	10815	1.10601	2.15249	3.16e-26	1.4e-23
Regenerating islet-derived protein 3-alpha	REG3A	5068	1.84375	3.58943	6.44e-26	2.85e-23
Follistatin-related protein 3	FSTL3	10272	1.00806	2.0112	1.97e-25	8.72e-23
Elafin	PI3	5266	1.58258	2.99505	2.17e-25	9.61e-23
Antileukoproteinase	SLPI	6590	0.776751	1.71327	2.91e-25	1.29e-22
Titin	TTN	7273	1.22242	2.33338	5.42e-25	2.4e-22
Protein JTB	JTB	10899	0.726958	1.65515	6.84e-25	3.03e-22
Butyrophilin subfamily 3 member A3	BTN3A3	10384	1.07189	2.10218	7.02e-25	3.11e-22
Acidic leucine-rich nuclear phosphoprotein 32 family member B	ANP32B	10541	0.671114	1.5923	7.33e-25	3.25e-22
Triggering receptor expressed on myeloid cells 1	TREM1	54210	0.941062	1.91994	9.91e-25	4.39e-22
PILR alpha-associated neural protein	PIANP	196500	0.868115	1.82528	1.47e-24	6.5e-22
Prostaglandin-H2 D-isomerase	PTGDS	5730	0.912349	1.88211	1.72e-24	7.64e-22
Protocadherin alpha-C2	PCDHAC2	56134	0.7127	1.63887	2.68e-24	1.19e-21
Cerebral dopamine neurotrophic factor	CDNF	441549	0.790246	1.72937	2.92e-24	1.29e-21
Twisted gastrulation protein homolog 1	TWSG1	57045	0.593745	1.50916	4.54e-24	2.01e-21
C-type lectin domain family 4 member G	CLEC4G	339390	0.598046	1.51367	1.65e-23	7.31e-21
Cyclic AMP-responsive element-binding protein 3-like protein 4	CREB3L4		0.705577	1.6308	1.8e-23	7.98e-21
Programmed cell death protein 5	PDCD5	9141	0.870099	1.82779	4.12e-23	1.82e-20
CXADR-like membrane protein	CLMP	79827	0.927643	1.90217	4.16e-23	1.84e-20
Syntaxin-12	STX12	23673	0.805877	1.74821	4.65e-23	2.06e-20
Lithostathine-1-beta	REG1B	5968	1.17579	2.25917	5.39e-23	2.39e-20
Myoglobin	MB	4151	1.44732	2.72702	7.19e-23	3.19e-20
Nectin-2	PVRL2	5819	0.495914	1.41021	1.15e-22	5.11e-20
Neuroendocrine convertase 1	PCSK1	5122	0.621281	1.53824	1.38e-22	6.13e-20
Syntaxin-8	STX8	9482	1.09069	2.12976	2.4e-22	1.06e-19
BMP and activin membrane-bound inhibitor homolog	BAMBI	25805	0.836731	1.786	3.67e-22	1.63e-19
WAP four-disulfide core domain protein 1	WFDC1	58189	1.01741	2.02428	3.78e-22	1.67e-19
Ran-binding protein 3	RANBP3	8498	0.856052	1.81008	5.77e-22	2.55e-19
Neutrophil gelatinase-associated lipocalin	LCN2	3934	1.13181	2.19133	6.27e-22	2.78e-19
Carbonyl reductase [NADPH] 1	CBR1	873	0.911305	1.88075	6.67e-22	2.95e-19
Matrix-remodeling-associated protein 7	MXRA7	439921	0.727759	1.65606	7.02e-22	3.11e-19
Cystatin-SN	CST1	1469	1.16227	2.2381	1.1e-21	4.86e-19
cAMP-dependent protein kinase type I-beta regulatory subunit	PRKAR1B	5575	0.949077	1.93064	1.38e-21	6.09e-19
Ephrin type-A receptor 2	EPHA2	1969	1.03727	2.05234	1.72e-21	7.63e-19
Fatty acid-binding protein, heart	FABP3	2170	1.27529	2.42047	3.09e-21	1.37e-18
Discoidin domain-containing receptor 2	DDR2	4921	1.06917	2.09822	3.4e-21	1.51e-18
Tumor necrosis factor receptor superfamily member 1A	TNFRSF1A	7132	1.1505	2.2199	3.86e-21	1.71e-18
ATP synthase-coupling factor 6, mitochondrial	ATP5J	522	1.2792	2.42704	3.92e-21	1.74e-18
Osteopontin	SPP1	6696	1.11048	2.15917	4.47e-21	1.98e-18
Insulin-like growth factor-binding protein 4	IGFBP4	3487	0.622935	1.54	4.91e-21	2.18e-18
Endostatin	COL18A1	80781	0.693583	1.6173	5.41e-21	2.4e-18
CD59 glycoprotein	CD59	966	1.08663	2.12377	5.67e-21	2.51e-18
Low-density lipoprotein receptor-related protein 11	LRP11	84918	0.632808	1.55058	7.72e-21	3.42e-18
NADH dehydrogenase [ubiquinone] flavoprotein 2, mitochondrial	NDUFV2	4729	0.94506	1.92527	1.43e-20	6.35e-18
Ephrin-A5	EFNA5	1946	0.917657	1.88904	1.57e-20	6.98e-18
Allograft inflammatory factor 1-like	AIF1L	83543	0.550737	1.46483	3.83e-20	1.7e-17
Myeloid-derived growth factor	MYDGF	56005	0.360097	1.28351	8.7e-20	3.85e-17
Rho GTPase-activating protein 36	ARHGAP36	158763	0.642415	1.56094	9.43e-20	4.18e-17
SH3 domain-binding glutamic acid-rich-like protein	SH3BGRL	6451	0.567492	1.48195	1.71e-19	7.58e-17
Complement decay-accelerating factor	CD55	1604	0.610325	1.5266	2.76e-19	1.22e-16
Protein dpy-30 homolog	DPY30		1.03513	2.0493	3.12e-19	1.38e-16
CMRF35-like molecule 6	CD300C	10871	0.701257	1.62592	3.31e-19	1.47e-16
Coiled-coil-helix-coiled-coil-helix domain-containing protein 10, mitochondrial	CHCHD10		0.820146	1.76558	3.49e-19	1.55e-16
Calcium-binding and coiled-coil domain-containing protein 2	CALCOCO2		0.359835	1.28328	7.72e-19	3.42e-16
Peptidyl-prolyl cis-trans isomerase C	PPIC	5480	0.758127	1.69129	8.1e-19	3.59e-16
Platelet-activating factor acetylhydrolase IB subunit beta	PAFAH1B2	5049	0.664765	1.58531	9.89e-19	4.38e-16
Gamma-aminobutyric acid receptor-associated protein	GABARAP	11337	0.547214	1.46126	1.17e-18	5.17e-16
Protein TSSC4	TSSC4	10078	0.669838	1.59089	1.37e-18	6.06e-16
CDGSH iron-sulfur domain-containing protein 1	CISD1	55847	0.654122	1.57366	1.75e-18	7.75e-16
T-cell antigen CD7	CD7	924	0.954814	1.93833	1.81e-18	8e-16
Trinucleotide repeat-containing gene 6B protein	TNRC6B	23112	0.550683	1.46478	1.98e-18	8.77e-16
Gamma-aminobutyric acid receptor-associated protein-like 1	GABARAPL1		0.523331	1.43727	2.2e-18	9.74e-16
Microtubule-associated proteins 1A/1B light chain 3A	MAP1LC3A	84557	0.670792	1.59195	2.56e-18	1.13e-15
Serine protease inhibitor Kazal-type 7	SPINK7	84651	0.874203	1.83299	4.06e-18	1.8e-15
Ephrin-A2	EFNA2	1943	0.843364	1.79423	4.58e-18	2.03e-15
Adapter molecule crk	CRK	1398	0.99613	1.99464	8.67e-18	3.84e-15
Trypsin-3	PRSS3	5646	1.31957	2.49592	9.07e-18	4.02e-15
RNA-binding protein EWS	EWSR1	2130	0.817153	1.76193	1.58e-17	6.98e-15
Thiosulfate sulfurtransferase/rhodanese-like domain-containing protein 1	TSTD1	100131187	0.695325	1.61925	1.65e-17	7.31e-15
UV excision repair protein RAD23 homolog B	RAD23B	5887	0.645059	1.5638	1.91e-17	8.47e-15
Colipase	CLPS	1208	0.864001	1.82008	1.95e-17	8.64e-15
Glutathione S-transferase P	GSTP1	2950	0.533398	1.44733	2.36e-17	1.04e-14
Serine/threonine-protein kinase DCLK1	DCLK1	9201	1.03168	2.0444	2.68e-17	1.19e-14
Glucagon	GCG	2641	0.916637	1.88771	2.69e-17	1.19e-14
Glutaredoxin-1	GLRX	2745	0.502256	1.41643	5.02e-17	2.22e-14
Serine protease inhibitor Kazal-type 4	SPINK4	27290	0.562974	1.47731	5.96e-17	2.64e-14
Ephrin type-B receptor 6	EPHB6	2051	0.482348	1.39702	7.87e-17	3.49e-14
Polyadenylate-binding protein 3	PABPC3	5042	0.544231	1.45824	9.12e-17	4.04e-14
DnaJ homolog subfamily B member 12	DNAJB12	54788	0.936075	1.91332	9.54e-17	4.23e-14
Serine protease inhibitor Kazal-type 1	SPINK1	6690	0.742158	1.67268	1.1e-16	4.89e-14
Dynactin subunit 2	DCTN2	10540	0.502395	1.41656	2.22e-16	9.83e-14
Glutaredoxin-2, mitochondrial	GLRX2	51022	0.376671	1.29834	2.23e-16	9.88e-14
Dual specificity mitogen-activated protein kinase kinase 2	MAP2K2	5605	0.94796	1.92914	2.68e-16	1.19e-13
Low-density lipoprotein receptor-related protein 10	LRP10	26020	0.787316	1.72586	2.94e-16	1.3e-13
Retinol-binding protein 5	RBP5	83758	0.923855	1.89718	3.05e-16	1.35e-13
Trefoil factor 2	TFF2	7032	1.20383	2.30351	3.36e-16	1.49e-13
Induced myeloid leukemia cell differentiation protein Mcl-1	MCL1	4170	0.907518	1.87582	4.21e-16	1.87e-13
SLIT and NTRK-like protein 4	SLITRK4	139065	0.852121	1.80515	4.41e-16	1.95e-13
Lymphocyte function-associated antigen 3	CD58	965	0.547662	1.46171	4.57e-16	2.03e-13
Protocadherin gamma-A10	PCDHGA10	56106	0.901694	1.86826	5.7e-16	2.53e-13
Peptide YY	PYY	5697	0.742294	1.67283	7.49e-16	3.32e-13
Transmembrane emp24 domain-containing protein 2	TMED2	10959	0.413902	1.33228	8.85e-16	3.92e-13
Cystatin-SA	CST2	1470	1.38376	2.60947	1.05e-15	4.65e-13
Calsyntenin-3	CLSTN3	9746	0.773565	1.70949	1.13e-15	5.01e-13
Tumor necrosis factor receptor superfamily member 19L	RELT	84957	0.296247	1.22795	1.47e-15	6.51e-13
Selenoprotein W	SEPW1	6415	1.26043	2.39566	1.56e-15	6.9e-13
Interleukin-15 receptor subunit alpha	IL15RA	3601	0.897511	1.86285	2.03e-15	9e-13
Myosin light chain 3	MYL3	4634	1.82257	3.53712	2.12e-15	9.4e-13
Oncoprotein-induced transcript 3 protein	OIT3	170392	0.674778	1.59635	2.16e-15	9.55e-13
Protein delta homolog 2	DLK2	65989	1.01649	2.02298	2.29e-15	1.02e-12
Angiopoietin-related protein 3	ANGPTL3	27329	0.522124	1.43607	2.79e-15	1.24e-12
Ribonuclease 4	RNASE4	6038	0.439003	1.35567	5.44e-15	2.41e-12
Myosin light chain 6B	MYL6B	140465	0.96466	1.9516	5.52e-15	2.45e-12
Inactive pancreatic lipase-related protein 1	PNLIPRP1	5407	1.27581	2.42135	5.64e-15	2.5e-12
C-C motif chemokine 14	CCL14	6358	0.804013	1.74595	5.7e-15	2.53e-12
Protein canopy homolog 3	CNPY3		0.981991	1.97519	6.83e-15	3.02e-12
Thioredoxin domain-containing protein 12	TXNDC12	51060	0.68376	1.60632	7.33e-15	3.25e-12
Ecto-ADP-ribosyltransferase 3	ART3	419	0.754449	1.68699	7.72e-15	3.42e-12
Membrane cofactor protein	CD46	4179	0.512428	1.42645	8.73e-15	3.87e-12
Ephrin-B2	EFNB2	1948	0.994479	1.99236	1.45e-14	6.43e-12
Tissue Factor	F3	2152	0.52523	1.43916	1.5e-14	6.66e-12
Oxytocin-neurophysin 1	OXT	5020	0.698009	1.62226	2.02e-14	8.95e-12
MANSC domain-containing protein 1	MANSC1	54682	0.566414	1.48084	2.62e-14	1.16e-11
Parathyroid hormone	PTH	5741	1.05175	2.07305	2.68e-14	1.19e-11
Apolipoprotein F	APOF	319	1.07321	2.10411	2.97e-14	1.32e-11
Interleukin enhancer-binding factor 3	ILF3	3609	0.562831	1.47716	3.7e-14	1.64e-11
Fatty acid-binding protein, adipocyte	FABP4	2167	1.07168	2.10188	3.82e-14	1.69e-11
Protein kinase C-binding protein NELL2	NELL2	4753	0.405619	1.32466	3.97e-14	1.76e-11
Histatin-3	HTN3	3347	0.694296	1.6181	4.88e-14	2.16e-11
Junctional adhesion molecule B	JAM2	58494	0.386316	1.30705	4.9e-14	2.17e-11
Matrilin-2	MATN2	4147	0.441594	1.3581	4.95e-14	2.19e-11
Small nuclear ribonucleoprotein G	SNRPG	6637	0.456523	1.37223	6e-14	2.66e-11
Myomesin-2	MYOM2	9172	1.22221	2.33303	6.05e-14	2.68e-11
Cystatin-S	CST4	1472	0.946829	1.92763	6.46e-14	2.86e-11
Netrin receptor UNC5B	UNC5B	219699	0.740919	1.67124	7e-14	3.1e-11
Macrophage-capping protein	CAPG	822	0.805755	1.74806	7.36e-14	3.26e-11
Beta-microseminoprotein	MSMB	4477	1.29548	2.45459	1.05e-13	4.66e-11
C-X-C motif chemokine 16	CXCL16	58191	0.549683	1.46376	1.11e-13	4.92e-11
C-C motif chemokine 15	CCL15	6359	0.558242	1.47247	1.13e-13	5.02e-11
RGM domain family member B	RGMB	285704	0.447226	1.36342	1.17e-13	5.18e-11
Serine/arginine-rich splicing factor 7	SRSF7		0.707013	1.63242	1.62e-13	7.18e-11
Protein delta homolog 1	DLK1	8788	0.841195	1.79153	1.97e-13	8.73e-11
Protein PET117 homolog, mitochondrial	PET117	100303755	0.5246	1.43853	2.1e-13	9.29e-11
Carbonic anhydrase 3	CA3	761	1.31406	2.48639	2.13e-13	9.44e-11
Serine/arginine-rich splicing factor 6	SRSF6		0.563106	1.47745	2.41e-13	1.07e-10
EGF-containing fibulin-like extracellular matrix protein 1	EFEMP1	2202	0.510942	1.42498	2.49e-13	1.1e-10
Small ubiquitin-related modifier 3	SUMO3	6613	0.545858	1.45989	3.08e-13	1.37e-10
Trypsin-1	PRSS1	5644	1.06804	2.09658	3.15e-13	1.39e-10
Tomoregulin-1	TMEFF1	8577	0.299675	1.23087	3.39e-13	1.5e-10
Coiled-coil domain-containing protein 50	CCDC50	152137	0.551531	1.46564	3.48e-13	1.54e-10
Retinol-binding protein 4	RBP4	5950	0.702349	1.62715	3.69e-13	1.63e-10
Membrane-associated progesterone receptor component 1	PGRMC1	10857	0.664133	1.58462	3.76e-13	1.67e-10
Cysteine and glycine-rich protein 3	CSRP3	8048	0.59308	1.50846	3.97e-13	1.76e-10
Cystatin-D	CST5	1473	1.11409	2.16459	4.02e-13	1.78e-10
Asialoglycoprotein receptor 1	ASGR1	432	0.910296	1.87943	5.36e-13	2.38e-10
Cholecystokinin	CCK	885	0.541498	1.45548	8.79e-13	3.89e-10
Defensin-5	DEFA5	1670	0.911121	1.88051	9.92e-13	4.39e-10
Keratin, type I cytoskeletal 20	KRT20	54474	0.774518	1.71062	1.08e-12	4.78e-10
SH3 domain-binding glutamic acid-rich-like protein 3	SH3BGRL3	83442	0.613976	1.53047	1.12e-12	4.98e-10
Growth arrest-specific protein 1	GAS1	2619	0.724232	1.65202	1.14e-12	5.04e-10
Ras GTPase-activating protein-binding protein 1	G3BP1	10146	0.486626	1.40116	1.16e-12	5.12e-10
Ubiquilin-4	UBQLN4		0.534121	1.44806	1.2e-12	5.32e-10
Neuromedin-B	NMB	4828	0.506383	1.42048	1.24e-12	5.5e-10
Troponin I, fast skeletal muscle	TNNI2	7136	1.28791	2.44175	1.39e-12	6.17e-10
Ubiquitin-conjugating enzyme E2 E1	UBE2E1	7324	0.494817	1.40914	1.73e-12	7.65e-10
Astrocytic phosphoprotein PEA-15	PEA15	8682	0.602903	1.51877	1.77e-12	7.83e-10
Peptidyl-prolyl cis-trans isomerase FKBP7	FKBP7	51661	0.552967	1.4671	1.87e-12	8.29e-10
ProSAAS	PCSK1N	27344	0.619318	1.53615	2.02e-12	8.94e-10
Ig gamma-4, Kappa	IGHG4		0.653683	1.57318	2.26e-12	1e-09
SH3 and multiple ankyrin repeat domains protein 3	SHANK3		0.593399	1.5088	2.28e-12	1.01e-09
Glucosidase 2 subunit beta	PRKCSH	5589	0.558157	1.47239	2.42e-12	1.07e-09
Septin-11	2022-09-11	55752	0.43715	1.35393	2.52e-12	1.12e-09
Pro-opiomelanocortin	POMC	5443	0.513117	1.42713	2.74e-12	1.22e-09
CMP-N-acetylneuraminate-poly-alpha-2,8-sialyltransferase	ST8SIA4	7903	0.831628	1.77969	3.01e-12	1.33e-09
Vitrin	VIT	5212	0.694249	1.61804	3.21e-12	1.42e-09
Calcineurin B homologous protein 3	TESC	54997	0.427291	1.34471	3.49e-12	1.55e-09
Scavenger receptor class F member 1	SCARF1	8578	0.430719	1.34791	3.92e-12	1.74e-09
Serine protease inhibitor Kazal-type 14	SPINK14	408187	0.423687	1.34135	4.41e-12	1.95e-09
Keratin, type II cytoskeletal 1	KRT1	3848	0.866488	1.82322	4.53e-12	2.01e-09
Protocadherin gamma-A12	PCDHGA12	26025	0.548761	1.46283	5.01e-12	2.22e-09
Agouti-related protein	AGRP	181	0.682979	1.60545	5.43e-12	2.4e-09
Alpha-internexin	INA	9118	0.541556	1.45554	5.75e-12	2.55e-09
Seizure 6-like protein	SEZ6L	23544	0.483389	1.39802	6.22e-12	2.75e-09
Tumor necrosis factor receptor superfamily member 27	EDA2R	60401	0.457673	1.37333	7.7e-12	3.41e-09
Eukaryotic translation initiation factor 3 subunit G	EIF3G	8666	0.527372	1.4413	8.23e-12	3.64e-09
UV excision repair protein RAD23 homolog A	RAD23A	5886	0.59718	1.51276	1.01e-11	4.47e-09
Diphosphoinositol polyphosphate phosphohydrolase 1	NUDT3		0.377069	1.2987	1.1e-11	4.85e-09
Stromal cell-derived factor 2-like protein 1	SDF2L1	23753	0.429481	1.34675	1.12e-11	4.95e-09
DnaJ homolog subfamily B member 2	DNAJB2		0.428028	1.34539	1.85e-11	8.19e-09
Prefoldin subunit 2	PFDN2	5202	0.470835	1.38591	1.93e-11	8.53e-09
Endothelial cell-selective adhesion molecule	ESAM	90952	0.575874	1.49058	1.95e-11	8.62e-09
Netrin receptor UNC5C	UNC5C	8633	0.526291	1.44022	1.97e-11	8.72e-09
WNT1-inducible-signaling pathway protein 2	WISP2	8839	0.497767	1.41203	2.07e-11	9.16e-09
Stathmin	STMN1	3925	0.471682	1.38673	2.36e-11	1.05e-08
Ephrin type-B receptor 4	EPHB4	2050	0.643872	1.56252	2.66e-11	1.18e-08
Sulfatase-modifying factor 1	SUMF1	285362	0.5254	1.43933	2.69e-11	1.19e-08
Fc receptor-like protein 5	FCRL5	83416	0.446096	1.36235	2.91e-11	1.29e-08
Guanylate cyclase activator 2B	GUCA2B	2981	0.884701	1.84638	3.11e-11	1.38e-08
Deoxyribonuclease-1-like 2	DNASE1L2	1775	0.60375	1.51966	3.11e-11	1.38e-08
Marginal zone B- and B1-cell-specific protein	PACAP	51237	0.77639	1.71284	3.3e-11	1.46e-08
Kelch-like protein 13	KLHL13		0.334954	1.26134	3.36e-11	1.49e-08
Stathmin-2	STMN2	11075	0.676973	1.59878	3.54e-11	1.57e-08
Growth/differentiation factor 15	GDF15	9518	0.894638	1.85914	3.81e-11	1.69e-08
Ubiquilin-2	UBQLN2	29978	0.476647	1.39151	4.5e-11	1.99e-08
Tax1-binding protein 3	TAX1BP3		0.347536	1.27239	4.89e-11	2.17e-08
Rho GTPase-activating protein 1	ARHGAP1	392	0.535369	1.44931	4.95e-11	2.19e-08
Protein FAM3D	FAM3D	131177	0.989272	1.98518	6.4e-11	2.83e-08
Lamina-associated polypeptide 2, isoforms beta/gamma	TMPO	7112	0.611958	1.52833	7.63e-11	3.38e-08
Homeodomain-only protein	HOPX	84525	0.646359	1.56521	7.94e-11	3.52e-08
WAP four-disulfide core domain protein 2	WFDC2	10406	0.670438	1.59156	8.22e-11	3.64e-08
Amyloid-like protein 2	APLP2	334	0.44135	1.35787	8.68e-11	3.85e-08
Fatty acid-binding protein, liver	FABP1	2168	0.51132	1.42535	1.17e-10	5.19e-08
Vascular endothelial growth factor D	FIGF	2277	0.892037	1.85579	1.19e-10	5.29e-08
Apolipoprotein C-III	APOC3	345	1.19903	2.29585	1.2e-10	5.33e-08
Nuclease-sensitive element-binding protein 1	YBX1	4904	0.52955	1.44348	1.37e-10	6.07e-08
Cell adhesion molecule 2	CADM2	253559	0.47138	1.38643	1.46e-10	6.47e-08
Tumor necrosis factor receptor superfamily member 21	TNFRSF21	27242	0.489318	1.40378	1.49e-10	6.59e-08
Dolichyl-diphosphooligosaccharide--protein glycosyltransferase 48 kDa subunit	DDOST	1650	0.606827	1.52291	1.71e-10	7.56e-08
Transformer-2 protein homolog beta	TRA2B	6434	0.607808	1.52394	1.92e-10	8.5e-08
Stanniocalcin-1	STC1	6781	0.660413	1.58054	2.13e-10	9.44e-08
LEM domain-containing protein 1	LEMD1	93273	0.529494	1.44342	2.67e-10	1.18e-07
Hepatoma-derived growth factor-related protein 3	HDGFRP3	50810	0.568641	1.48313	2.77e-10	1.23e-07
Ankyrin repeat and SOCS box protein 9	ASB9	140462	0.6758	1.59748	2.84e-10	1.26e-07
Caspase recruitment domain-containing protein 19	C9orf89	84270	0.309266	1.23908	2.9e-10	1.28e-07
Leukocyte immunoglobulin-like receptor subfamily A member 5	LILRA5	353514	0.432399	1.34948	3.64e-10	1.61e-07
Syntaxin-7	STX7	8417	0.703327	1.62826	3.71e-10	1.64e-07
Syntaxin-2	STX2	2054	0.340909	1.26655	4.63e-10	2.05e-07
Coiled-coil domain-containing protein 80	CCDC80	151887	0.498781	1.41302	4.83e-10	2.14e-07
Calcineurin B homologous protein 1	CHP1		0.507972	1.42205	5.21e-10	2.31e-07
Vacuolar protein sorting-associated protein 26A	VPS26A	9559	0.489446	1.40391	5.22e-10	2.31e-07
Cystatin-M	CST6	1474	0.760333	1.69388	5.42e-10	2.4e-07
Protein FAM49B	FAM49B	51571	0.377426	1.29902	5.78e-10	2.56e-07
Ephrin type-B receptor 1	EPHB1	2047	0.582143	1.49707	5.86e-10	2.6e-07
Complement C1q tumor necrosis factor-related protein 1	C1QTNF1	114897	0.334243	1.26072	6.04e-10	2.68e-07
Insulin-like growth factor-binding protein 2	IGFBP2	3485	0.766249	1.70084	8.73e-10	3.87e-07
Tyrosine-protein phosphatase non-receptor type 11	PTPN11	5781	0.465144	1.38046	9.52e-10	4.22e-07
Fractalkine	CX3CL1	6376	0.476586	1.39145	1.1e-09	4.89e-07
Secretogranin-3	SCG3	29106	0.477922	1.39274	1.13e-09	5e-07
Soluble calcium-activated nucleotidase 1	CANT1	124583	0.630889	1.54852	1.15e-09	5.11e-07
Alpha-galactosidase A	GLA	2717	0.364099	1.28708	1.27e-09	5.64e-07
Melanoma-derived growth regulatory protein	MIA	8190	0.513961	1.42797	1.3e-09	5.75e-07
Transcription elongation factor A protein-like 3	TCEAL3	85012	0.595815	1.51133	1.51e-09	6.69e-07
Ubiquitin-fold modifier-conjugating enzyme 1	UFC1	51506	0.47546	1.39036	1.53e-09	6.78e-07
Chymotrypsinogen B	CTRB1	1504	0.999927	1.9999	1.62e-09	7.18e-07
Delta-like protein 1	DLL1	28514	0.428821	1.34613	1.9e-09	8.4e-07
Neuronal growth regulator 1	NEGR1	257194	0.315554	1.24449	1.9e-09	8.41e-07
PEST proteolytic signal-containing nuclear protein	PCNP	57092	0.478024	1.39283	2.01e-09	8.9e-07
Immunoglobulin superfamily member 8	IGSF8	93185	0.299392	1.23063	2.01e-09	8.9e-07
Myocilin	MYOC	4653	0.557708	1.47193	2.08e-09	9.23e-07
Complement component C1q receptor	CD93	22918	0.416097	1.33431	2.27e-09	1e-06
Insulin-like growth factor-binding protein 6	IGFBP6	3489	0.343167	1.26854	2.31e-09	1.02e-06
Complement factor D	CFD	1675	0.451462	1.36742	2.49e-09	1.11e-06
Epidermal growth factor receptor	EGFR	1956	-0.285321	-1.21868	2.97e-09	1.32e-06
Lipocalin-1	LCN1	3933	0.489642	1.4041	3.7e-09	1.64e-06
Myelin protein P0	MPZ	4359	0.516837	1.43082	3.73e-09	1.65e-06
Lysosomal protective protein	CTSA	5476	-0.62054	-1.53745	3.85e-09	1.71e-06
Pigment epithelium-derived factor	SERPINF1	5176	0.19373	1.14372	4.52e-09	2e-06
Resistin	RETN	56729	0.648748	1.56781	4.71e-09	2.09e-06
SLIT and NTRK-like protein 1	SLITRK1	114798	0.518992	1.43295	4.92e-09	2.18e-06
Cold-inducible RNA-binding protein	CIRBP	1153	0.627449	1.54483	5.03e-09	2.23e-06
Hepatitis A virus cellular receptor 1	HAVCR1	26762	0.930755	1.90627	5.87e-09	2.6e-06
Stathmin-3	STMN3	50861	0.367924	1.29049	6.95e-09	3.08e-06
Chordin-like protein 1	CHRDL1	91851	0.439458	1.35609	7.22e-09	3.2e-06
5'(3')-deoxyribonucleotidase, cytosolic type	NT5C	30833	0.505631	1.41974	7.24e-09	3.21e-06
Urokinase plasminogen activator surface receptor	PLAUR	5329	0.553069	1.4672	7.42e-09	3.29e-06
SPARC-related modular calcium-binding protein 2	SMOC2	64094	0.516499	1.43048	8.09e-09	3.59e-06
Natriuretic peptides B	NPPB	4879	0.685809	1.6086	8.76e-09	3.88e-06
Procollagen C-endopeptidase enhancer 1	PCOLCE	5118	0.425664	1.34319	9.35e-09	4.14e-06
Vasorin	VASN	114990	0.297104	1.22868	9.58e-09	4.24e-06
RNA-binding protein 3	RBM3	5935	0.556724	1.47093	1.03e-08	4.58e-06
Regenerating islet-derived protein 4	REG4	83998	0.711702	1.63774	1.24e-08	5.5e-06
CMRF35-like molecule 8	CD300A	11314	0.71281	1.63899	1.27e-08	5.63e-06
Pancreatic hormone	PPY	5539	0.494601	1.40893	1.29e-08	5.7e-06
Keratin, type II cytoskeletal 5	KRT5	3852	0.627944	1.54536	1.31e-08	5.81e-06
Interleukin-17 receptor C	IL17RC	84818	0.468918	1.38407	1.35e-08	6e-06
Angiopoietin-2	ANGPT2	285	1.15499	2.22682	1.44e-08	6.36e-06
Lon protease homolog, mitochondrial	LONP1	9361	0.462101	1.37755	1.52e-08	6.71e-06
Endoplasmic reticulum lectin 1	ERLEC1	27248	0.398206	1.31787	1.57e-08	6.95e-06
Isopentenyl-diphosphate Delta-isomerase 1	IDI1	3422	0.46946	1.38459	1.59e-08	7.06e-06
Carboxypeptidase B	CPB1	1360	0.917732	1.88914	1.6e-08	7.11e-06
Hsc70-interacting protein	ST13	6767	0.448066	1.36421	1.61e-08	7.12e-06
Netrin receptor UNC5D	UNC5D	137970	0.597876	1.51349	1.62e-08	7.17e-06
PDZ and LIM domain protein 4	PDLIM4	8572	0.627162	1.54452	1.71e-08	7.59e-06
Protein disulfide-isomerase TMX3	TMX3	54495	0.379556	1.30094	1.74e-08	7.7e-06
Cellular retinoic acid-binding protein 2	CRABP2	1382	0.755395	1.68809	1.94e-08	8.61e-06
Charged multivesicular body protein 3	VPS24	51652	0.324333	1.25209	1.95e-08	8.63e-06
Twinfilin-1	TWF1	5756	0.310407	1.24006	2.06e-08	9.15e-06
A disintegrin and metalloproteinase with thrombospondin motifs 13	ADAMTS13	11093	-0.446768	-1.36298	2.16e-08	9.59e-06
Matrilysin	MMP7	4316	0.759631	1.69306	2.55e-08	1.13e-05
Probable RNA-binding protein EIF1AD	EIF1AD	84285	0.412751	1.33122	2.56e-08	1.13e-05
Retinoic acid receptor responder protein 2	RARRES2	5919	0.404728	1.32384	2.79e-08	1.24e-05
Alpha-parvin	PARVA	55742	0.497874	1.41213	2.88e-08	1.28e-05
Regenerating islet-derived protein 3-gamma	REG3G	130120	1.04797	2.06762	3.19e-08	1.41e-05
Core-binding factor subunit beta	CBFB	865	0.26385	1.20068	3.37e-08	1.49e-05
Integrin beta-2	ITGB2	3689	0.19827	1.14732	3.54e-08	1.57e-05
Proteasome subunit beta type-1	PSMB1	5689	0.568107	1.48258	3.83e-08	1.7e-05
6-phosphogluconolactonase	PGLS	25796	0.393647	1.31371	3.96e-08	1.75e-05
NAD(P)H-hydrate epimerase	APOA1BP	128240	0.343261	1.26862	4.27e-08	1.89e-05
Furin	FURIN	5045	0.420666	1.33855	4.61e-08	2.04e-05
Calponin-1	CNN1	1264	0.281328	1.21531	4.97e-08	2.2e-05
Carcinoembryonic antigen-related cell adhesion molecule 8	CEACAM8	1088	0.560279	1.47455	5.73e-08	2.54e-05
Cell adhesion molecule 3	CADM3	57863	0.377573	1.29915	5.97e-08	2.64e-05
Spondin-2	SPON2	10417	0.584043	1.49904	6.75e-08	2.99e-05
NSFL1 cofactor p47	NSFL1C	55968	0.619739	1.5366	6.95e-08	3.08e-05
T-cell immunoglobulin and mucin domain-containing protein 4	TIMD4	91937	0.58076	1.49564	7.08e-08	3.14e-05
Thrombopoietin	THPO	7066	0.627817	1.54522	7.52e-08	3.33e-05
Chordin-like protein 2	CHRDL2	25884	0.579627	1.49446	8.17e-08	3.62e-05
Scavenger receptor class F member 2	SCARF2	91179	0.381521	1.30271	9.07e-08	4.02e-05
Stromelysin-2	MMP10	4319	0.483094	1.39774	9.36e-08	4.15e-05
NTF2-related export protein 1	NXT1	29107	0.418169	1.33623	9.47e-08	4.19e-05
Clathrin light chain A	CLTA	1211	0.444959	1.36127	1.03e-07	4.56e-05
SPARC	SPARC	6678	-0.611092	-1.52742	1.08e-07	4.8e-05
Thyroxine-binding globulin	SERPINA7	6906	-0.20844	-1.15544	1.28e-07	5.67e-05
Myc-associated zinc finger protein	MAZ		0.312989	1.24228	1.28e-07	5.67e-05
Aldehyde dehydrogenase family 1 member A3	ALDH1A3	220	-0.643256	-1.56185	1.49e-07	6.59e-05
Syntaxin-1A	STX1A	6804	0.359522	1.283	1.5e-07	6.63e-05
N-terminal pro-BNP	NPPB	4879	1.15731	2.23041	1.84e-07	8.14e-05
ADP-ribosylation factor-binding protein GGA1	GGA1		0.368192	1.29073	1.84e-07	8.15e-05
Protein S100-A8/A9 heterodimer	S100A8 S100A9	6279 6280	0.366253	1.289	1.85e-07	8.2e-05
Inter-alpha-trypsin inhibitor heavy chain H2	ITIH2	3698	-0.309131	-1.23896	1.95e-07	8.64e-05
Epididymal secretory protein E3-alpha	EDDM3A	10876	0.423112	1.34082	2.05e-07	9.1e-05
Proenkephalin-A	PENK	5179	0.836023	1.78512	2.21e-07	9.78e-05
Glucagon-like peptide 1 receptor	GLP1R	2740	-0.223489	-1.16755	2.26e-07	0.000100092
SPARC-like protein 1	SPARCL1	8404	0.399919	1.31943	2.5e-07	0.000110733
Trafficking protein particle complex subunit 3	TRAPPC3		0.506522	1.42062	2.54e-07	0.000112695
Syntaxin-3	STX3	6809	0.379904	1.30126	2.55e-07	0.000112808
Intersectin-1	ITSN1		0.21805	1.16316	2.56e-07	0.000113607
Protein CYR61	CYR61	3491	0.390233	1.31061	3.03e-07	0.000134196
FAS-associated death domain protein	FADD	8772	-0.24774	-1.18735	3.21e-07	0.00014223
Alpha-actinin-2	ACTN2	88	1.11257	2.16231	3.32e-07	0.000147209
Interleukin-18	IL18	3606	0.466993	1.38223	3.64e-07	0.000161203
Vascular endothelial growth factor A	VEGFA	7422	0.288177	1.2211	4.05e-07	0.000179249
Hepatoma-derived growth factor	HDGF	3068	0.413553	1.33196	4.05e-07	0.00017941
Zinc-alpha-2-glycoprotein	AZGP1	563	0.290451	1.22302	4.38e-07	0.000194187
Pleckstrin homology domain-containing family A member 7	PLEKHA7		0.314676	1.24373	4.49e-07	0.000198941
Repulsive guidance molecule A	RGMA	56963	0.242222	1.18281	4.51e-07	0.000199607
Muellerian-inhibiting factor	AMH	268	-0.344542	-1.26975	4.83e-07	0.000214185
Ephrin type-B receptor 2	EPHB2	2048	0.367313	1.28995	4.86e-07	0.000215408
Arylamine N-acetyltransferase 1	NAT1	9	-0.251585	-1.19051	5.1e-07	0.000226066
Glia maturation factor gamma	GMFG	9535	0.462499	1.37793	5.14e-07	0.000227637
Protein S100-A16	S100A16	140576	0.313416	1.24265	5.19e-07	0.000229872
Hepcidin	HAMP	57817	1.07655	2.10899	5.55e-07	0.000245928
C1GALT1-specific chaperone 1	C1GALT1C1	29071	-0.210465	-1.15706	5.78e-07	0.000256224
TATA-binding protein-associated factor 2N	TAF15	8148	0.334115	1.2606	6.27e-07	0.000277586
14-3-3 protein sigma	SFN	2810	0.559607	1.47387	6.43e-07	0.000284795
Heterogeneous nuclear ribonucleoprotein A/B	HNRNPAB	3182	0.27124	1.20684	7.32e-07	0.000324066
Glycoprotein Xg	XG	7499	0.55168	1.46579	7.46e-07	0.000330413
Beta-defensin 135	DEFB135	613209	0.319212	1.24765	7.63e-07	0.000338017
Tumor necrosis factor receptor superfamily member 4	TNFRSF4	7293	0.241654	1.18235	8.21e-07	0.000363866
Nuclear migration protein nudC	NUDC	10726	0.339398	1.26523	8.28e-07	0.000366707
Calretinin	CALB2	794	0.505818	1.41993	9.29e-07	0.000411346
Vesicle transport through interaction with t-SNAREs homolog 1A	VTI1A	143187	0.426355	1.34383	1.06e-06	0.000468125
Cartilage intermediate layer protein 1	CILP	8483	0.353709	1.27784	1.14e-06	0.00050441
Zona pellucida sperm-binding protein 4	ZP4	57829	0.215597	1.16118	1.31e-06	0.000579322
ADP-ribose pyrophosphatase, mitochondrial	NUDT9	53343	0.312835	1.24215	1.39e-06	0.000615389
Platelet glycoprotein V	GP5	2814	-0.54507	-1.45909	1.54e-06	0.000682471
Transcriptional enhancer factor TEF-3	TEAD4		0.253562	1.19215	1.6e-06	0.000707071
Monocyte differentiation antigen CD14	CD14	929	0.318836	1.24732	1.65e-06	0.000729791
Pikachurin	EGFLAM		0.519447	1.43341	1.69e-06	0.000747242
Signal transducer and activator of transcription 5B	STAT5B		0.185906	1.13753	1.74e-06	0.000772159
Protachykinin-1	TAC1	6863	0.400284	1.31977	1.78e-06	0.000788478
Low-density lipoprotein receptor-related protein 12	LRP12	29967	0.27424	1.20936	1.92e-06	0.000849966
Cysteine-rich protein 2	CRIP2	1397	0.260905	1.19823	1.92e-06	0.0008516
Serine/threonine-protein kinase BRSK2	BRSK2	9024	-0.187696	-1.13894	2e-06	0.000884557
Alpha-1-microglobulin	AMBP	259	0.283252	1.21693	2.06e-06	0.000911142
Acylpyruvase FAHD1, mitochondrial	FAHD1	81889	-0.546032	-1.46006	2.25e-06	0.000994969
72 kDa inositol polyphosphate 5-phosphatase	INPP5E		-0.191582	-1.14202	2.39e-06	0.00106036
Laminin subunit gamma-2	LAMC2	3918	0.506751	1.42085	2.41e-06	0.00106738
LDLR chaperone MESD	MESDC2	23184	0.411161	1.32976	2.46e-06	0.00108935
Heat shock 70 kDa protein 1A	HSPA1A	3303	0.431307	1.34845	2.58e-06	0.00114463
Serine dehydratase-like	SDSL	113675	0.426004	1.34351	2.68e-06	0.00118632
Brain-specific serine protease 4	PRSS22	64063	0.355926	1.27981	2.72e-06	0.00120428
Pirin	PIR	8544	0.327616	1.25494	2.8e-06	0.00124245
Golgi-associated plant pathogenesis-related protein 1	GLIPR2	152007	-0.305634	-1.23596	2.85e-06	0.00126333
NTF2-related export protein 2	NXT2	55916	0.280795	1.21486	3.04e-06	0.00134474
Testis-expressed sequence 29 protein	TEX29	121793	0.375167	1.29699	3.16e-06	0.00140053
Platelet basic protein	PPBP	5473	-0.415041	-1.33334	3.24e-06	0.00143327
Ephrin type-A receptor 5	EPHA5	2044	0.23955	1.18062	3.28e-06	0.00145101
Glia-derived nexin	SERPINE2	5270	-0.694318	-1.61812	3.36e-06	0.00148863
Inositol polyphosphate 5-phosphatase OCRL-1	OCRL	4952	0.296799	1.22842	3.4e-06	0.00150485
Rho guanine nucleotide exchange factor 2	ARHGEF2	9181	-0.16045	-1.11764	3.65e-06	0.00161654
Vitamin K-dependent protein C	PROC	5624	-0.298	-1.22944	3.84e-06	0.00169918
WAP four-disulfide core domain protein 10A	WFDC10A	140832	0.281541	1.21549	3.89e-06	0.00172253
Type 2 lactosamine alpha-2,3-sialyltransferase	ST3GAL6	10402	-0.333264	-1.25986	3.92e-06	0.00173497
Poly(U)-specific endoribonuclease	ENDOU	8909	0.301367	1.23231	3.93e-06	0.00174037
Calcitonin gene-related peptide 2	CALCB	797	0.656734	1.57651	4.16e-06	0.00184213
Microtubule-associated proteins 1A/1B light chain 3B	MAP1LC3B		0.398704	1.31832	4.23e-06	0.00187221
Granulins	GRN	2896	0.285886	1.21916	4.31e-06	0.00191035
Signal-regulatory protein beta-1	SIRPB1	10326	0.603525	1.51942	4.35e-06	0.00192842
Growth hormone receptor	GHR	2690	-0.360543	-1.28391	4.37e-06	0.00193687
Antithrombin-III	SERPINC1	462	-0.165847	-1.12182	4.43e-06	0.00196035
Latent-transforming growth factor beta-binding protein 4	LTBP4	8425	0.506929	1.42102	4.51e-06	0.00199574
Alpha-L-iduronidase	IDUA	3425	-0.418101	-1.33617	4.61e-06	0.00204395
CUB and sushi domain-containing protein 2	CSMD2	114784	0.253404	1.19202	5e-06	0.00221685
Semaphorin-6C	SEMA6C	10500	0.308857	1.23873	5.14e-06	0.00227702
Mitochondrial fission 1 protein	FIS1	51024	0.221472	1.16592	5.16e-06	0.00228467
Vesicle transport through interaction with t-SNAREs homolog 1B	VTI1B	10490	0.424547	1.34215	5.24e-06	0.00231978
Neurexin-3	NRXN3	9369	0.480058	1.3948	5.3e-06	0.0023457
Triggering receptor expressed on myeloid cells 2	TREM2	54209	0.745267	1.67628	5.39e-06	0.00238705
Beta-defensin 4A	DEFB4A	100289462	1.15704	2.22999	5.6e-06	0.002482
Membrane-associated guanylate kinase, WW and PDZ domain-containing protein 2	MAGI2		0.363978	1.28697	5.99e-06	0.0026556
Protocadherin gamma-C3	PCDHGC3	5098	-0.457094	-1.37277	6.5e-06	0.00287915
Myosin regulatory light chain 2, atrial isoform	MYL7	58498	-0.245982	-1.1859	7.12e-06	0.0031527
Serine protease inhibitor Kazal-type 2	SPINK2	6691	0.442647	1.3591	7.43e-06	0.00329249
Leucine-rich repeat transmembrane protein FLRT2	FLRT2	23768	0.492987	1.40736	7.49e-06	0.00331695
Isopentenyl-diphosphate delta-isomerase 2	IDI2	91734	0.520461	1.43441	7.52e-06	0.00333062
Deoxyuridine 5'-triphosphate nucleotidohydrolase, mitochondrial	DUT	1854	0.452488	1.3684	7.71e-06	0.00341398
Serine protease HTRA2, mitochondrial	HTRA2	27429	0.398101	1.31777	7.83e-06	0.00347021
Peptidase inhibitor 15	PI15	51050	-0.214732	-1.16049	7.95e-06	0.00352142
Sodium/potassium-transporting ATPase subunit beta-1	ATP1B1	481	-0.236611	-1.17822	8.4e-06	0.00372165
Aldose reductase	AKR1B1	231	0.355805	1.2797	8.57e-06	0.00379441
Purine nucleoside phosphorylase	PNP	4860	-0.510509	-1.42455	8.71e-06	0.00385763
Retinoid-binding protein 7	RBP7		0.4443	1.36065	9.38e-06	0.00415624
Anterior gradient protein 3	AGR3	155465	0.702317	1.62712	9.98e-06	0.00442212
