## Supplementary material for "Proteomic Characterization of Acute Kidney Injury in Patients Hospitalized with SARS-CoV2 Infection": Table 2

### Sheet: Table 2
	logFC	AveExpr	t	P.Value	adj.P.Val	B	FC	gene_name	entrez	uniprot	mcgill_p	mcgill_logFC	mcgill_FC
Trypsin-2	1.97781	12.0314	11.3239	3.16e-26	1.42e-22	48.7774	3.93894	PRSS2	5645	P07478	0.00191181	1.40658	2.65107
Lithostathine-1-alpha	2.07203	13.5002	14.1746	9.23e-38	4.15e-34	75.0166	4.20477	REG1A	5967	P05451	0.00756866	1.35615	2.56
Peroxidasin homolog	1.97355	11.2144	13.4158	1.39e-34	6.25e-31	67.7827	3.92733	PXDN	7837	Q92626	0.0046727	1.25763	2.39103
Regenerating islet-derived protein 3-alpha	1.84375	14.261	11.2427	6.44e-26	2.9e-22	48.0732	3.58943	REG3A	5068	Q06141	0.0139443	1.25661	2.38933
Ribonuclease pancreatic	2.3848	11.0978	14.3587	1.53e-38	6.87e-35	76.7936	5.22272	RNASE1	6035	P07998	0.00211904	1.20543	2.30606
Trefoil factor 3	1.68446	13.096	15.0257	2.13e-41	9.55e-38	83.2983	3.21421	TFF3	7033	Q07654	0.0238203	1.16098	2.2361
Adapter molecule crk	0.99613	12.2894	8.97363	8.67e-18	3.9e-14	29.63	1.99464	CRK	1398	P46108	0.021934	1.15274	2.22335
Tumor necrosis factor receptor superfamily member 1A	1.1505	14.5056	9.94688	3.86e-21	1.74e-17	37.2248	2.2199	TNFRSF1A	7132	P19438	0.0280688	1.14963	2.21856
Trefoil factor 2	1.20383	12.7458	8.48741	3.36e-16	1.51e-12	26.0358	2.30351	TFF2	7032	Q03403	0.0272966	1.12372	2.17908
Fatty acid-binding protein, heart	1.27529	14.5681	9.97396	3.09e-21	1.39e-17	37.4433	2.42047	FABP3	2170	P05413	0.035592	1.11465	2.16542
Copper transport protein ATOX1	1.56552	10.7277	14.7976	2.04e-40	9.16e-37	81.0629	2.95985	ATOX1	475	O00244	0.00722001	1.11244	2.1621
Angiopoietin-2	1.15499	13.076	5.77897	1.44e-08	6.45e-05	8.87303	2.22682	ANGPT2	285	O15123	0.0342371	1.10919	2.15724
Inactive pancreatic lipase-related protein 1	1.27581	12.6167	8.09887	5.64e-15	2.54e-11	23.2669	2.42135	PNLIPRP1	5407	P54315	0.029616	1.10102	2.14507
Trypsin-3	1.31957	10.1968	8.96765	9.07e-18	4.08e-14	29.5849	2.49592	PRSS3	5646	P35030	0.00693687	1.09349	2.1339
Acyl-CoA-binding protein	1.45613	12.8139	15.7317	1.82e-44	8.2e-41	90.2802	2.74372	DBI	1622	P07108	0.0360105	1.08086	2.1153
Ganglioside GM2 activator	1.24395	10.9551	14.7984	2.02e-40	9.09e-37	81.0703	2.36847	GM2A	2760	P17900	0.00878164	1.0799	2.11389
Neuroblastoma suppressor of tumorigenicity 1	1.52927	11.26	14.1067	1.79e-37	8.03e-34	74.3636	2.88641	NBL1	4681	P41271	0.00988973	1.07782	2.11084
Apolipoprotein F	1.07321	14.2455	7.86381	2.97e-14	1.34e-10	21.6381	2.10411	APOF	319	Q13790	0.0317139	1.06869	2.09753
Collagen alpha-1(XXVIII) chain	1.2874	12.4045	13.3633	2.29e-34	1.03e-30	67.2882	2.44088	COL28A1	340267	Q2UY09	0.0252081	1.06335	2.08977
Carbonic anhydrase 3	1.31406	11.5868	7.57825	2.13e-13	9.58e-10	19.7081	2.48639	CA3	761	P07451	0.0173868	1.05502	2.07774
CD59 glycoprotein	1.08663	12.6769	9.89996	5.67e-21	2.55e-17	36.8472	2.12377	CD59	966	P13987	0.031831	1.04425	2.06229
Ephrin-B2	0.994479	12.7424	7.96587	1.45e-14	6.52e-11	22.341	1.99236	EFNB2	1948	P52799	0.0437319	1.04042	2.05683
Transmembrane emp24 domain-containing protein 10	1.37438	10.478	15.2453	2.39e-42	1.07e-38	85.4599	2.59257	TMED10	10972	P49755	0.00784297	1.03254	2.04563
Trypsin-1	1.06804	12.9027	7.52079	3.15e-13	1.42e-09	19.3263	2.09658	PRSS1	5644	P07477	0.0456075	1.02647	2.03703
Cystatin-D	1.11409	11.966	7.48455	4.02e-13	1.81e-09	19.0866	2.16459	CST5	1473	P28325	0.0464412	1.01804	2.02516
Transgelin	1.16267	13.2474	11.6596	1.6e-27	7.2e-24	51.7206	2.23872	TAGLN	6876	Q01995	0.0378698	1.01262	2.01757
Myosin light chain 3	1.82257	11.3228	8.23507	2.12e-15	9.54e-12	24.2268	3.53712	MYL3	4634	P08590	0.0127489	1.00563	2.00781
IGF-like family receptor 1	1.45778	11.703	11.3774	1.97e-26	8.85e-23	49.2439	2.74686	IGFLR1	79713	Q9H665	0.0242107	0.9983	1.99764
Small ubiquitin-related modifier 2	1.69399	12.7927	15.7193	2.07e-44	9.29e-41	90.1573	3.2355	SUMO2	6613	P61956	0.0468666	0.979875	1.97229
Tyrosine-protein kinase transmembrane receptor ROR2	1.39096	12.4389	12.9371	1.29e-32	5.82e-29	63.3029	2.62253	ROR2	4920	Q01974	0.0409996	0.97332	1.96335
Troponin T, cardiac muscle	1.61295	12.3376	11.4997	6.66e-27	2.99e-23	50.3132	3.05877	TNNT2	7139	P45379	0.0233059	0.96423	1.95102
Complexin-2	1.35983	10.1284	12.2869	5.43e-30	2.44e-26	57.3358	2.56655	CPLX2		Q6PUV4	0.0144556	0.944557	1.9246
Serine protease inhibitor Kazal-type 7	0.874203	10.3819	9.0723	4.06e-18	1.82e-14	30.3762	1.83299	SPINK7	84651	P58062	0.024157	0.936964	1.91449
Myoglobin	1.44732	11.0893	10.4267	7.19e-23	3.23e-19	41.1506	2.72702	MB	4151	P02144	0.0426837	0.933899	1.91043
Cystatin-C	1.18809	11.4949	15.0276	2.09e-41	9.38e-38	83.3165	2.27851	CST3	1471	P01034	0.0296808	0.931875	1.90775
Hepatoma-derived growth factor	0.413553	13.2517	5.14534	4.05e-07	0.00182083	5.64834	1.33196	HDGF	3068	P51858	0.0240687	0.928841	1.90375
Ig gamma-4, Kappa	0.653683	9.5914	7.22538	2.26e-12	1.02e-08	17.399	1.57318	IGHG4		P01861	0.0217241	0.92341	1.89659
Desmocollin-2	1.26201	10.2296	14.5305	2.84e-39	1.28e-35	78.4593	2.39829	DSC2	1824	Q02487	0.0248577	0.914327	1.88469
PILR alpha-associated neural protein	0.868115	11.1287	10.8835	1.47e-24	6.6e-21	44.9891	1.82528	PIANP	196500	Q8IYJ0	0.0226354	0.907214	1.87542
Ephrin type-A receptor 2	1.03727	11.0783	10.0453	1.72e-21	7.74e-18	38.0209	2.05234	EPHA2	1969	P29317	0.0294251	0.905038	1.87259
Natriuretic peptides B	0.685809	8.84185	5.86785	8.76e-09	3.94e-05	9.35112	1.6086	NPPB	4879	P16860	0.0398659	0.904877	1.87238
Chymotrypsinogen B	0.999927	9.82175	6.16395	1.62e-09	7.29e-06	10.9885	1.9999	CTRB1	1504	P17538	0.0201762	0.895415	1.86015
Secretogranin-1	1.36106	9.84639	14.0817	2.28e-37	1.02e-33	74.1233	2.56874	CHGB	1114	P05060	0.017989	0.892859	1.85685
Ephrin-B1	0.894737	10.6281	14.375	1.3e-38	5.86e-35	76.952	1.85927	EFNB1	1947	P98172	0.0365342	0.891232	1.85476
Parathyroid hormone	1.05175	10.2232	7.87865	2.68e-14	1.2e-10	21.7399	2.07305	PTH	5741	P01270	0.0442507	0.876879	1.8364
BolA-like protein 1	0.781767	10.1202	12.1679	1.61e-29	7.26e-26	56.2597	1.71923	BOLA1	51027	Q9Y3E2	0.0288104	0.874828	1.83379
Serine/threonine-protein kinase receptor R3	0.995487	8.87829	12.724	9.51e-32	4.28e-28	61.3316	1.99375	ACVRL1	94	P37023	0.0199903	0.87368	1.83233
Tumor necrosis factor receptor superfamily member 19	1.05859	10.1676	13.1437	1.84e-33	8.29e-30	65.228	2.0829	TNFRSF19	55504	Q9NS68	0.0272402	0.872591	1.83095
Ribonuclease K6	1.1761	12.2771	11.9758	9.28e-29	4.17e-25	54.5321	2.25965	RNASE6	6039	Q93091	0.0497667	0.871692	1.82981
Selenoprotein W	1.26043	11.0505	8.27767	1.56e-15	7.01e-12	24.5294	2.39566	SEPW1	6415	P63302	0.048942	0.860018	1.81506
Protein delta homolog 2	1.01649	10.7531	8.22438	2.29e-15	1.03e-11	24.151	2.02298	DLK2	65989	Q6UY11	0.0415313	0.859055	1.81385
Asialoglycoprotein receptor 1	0.910296	11.3117	7.44181	5.36e-13	2.41e-09	18.8051	1.87943	ASGR1	432	P07306	0.0434115	0.846662	1.79833
Matrix-remodeling-associated protein 7	0.727759	10.0655	10.154	7.02e-22	3.15e-18	38.9057	1.65606	MXRA7	439921	P84157	0.0287724	0.844002	1.79502
Neutrophil gelatinase-associated lipocalin	1.13181	10.7495	10.1676	6.27e-22	2.82e-18	39.0162	2.19133	LCN2	3934	P80188	0.0362923	0.836459	1.78566
Osteopontin	1.11048	10.4566	9.92897	4.47e-21	2.01e-17	37.0806	2.15917	SPP1	6696	P10451	0.0370284	0.82317	1.76929
Protocadherin gamma-A10	0.901694	10.9031	8.41556	5.7e-16	2.56e-12	25.5167	1.86826	PCDHGA10	56106	Q9Y5H3	0.0405693	0.812979	1.75684
DnaJ homolog subfamily B member 12	0.936075	10.6288	8.65688	9.54e-17	4.29e-13	27.2726	1.91332	DNAJB12	54788	Q9NXW2	0.0465549	0.810735	1.7541
Sarcalumenin	1.01547	10.5732	14.2187	6e-38	2.7e-34	75.4415	2.02156	SRL	6345	Q86TD4	0.047458	0.797313	1.73786
Discoidin domain-containing receptor 2	1.06917	9.52183	9.96232	3.4e-21	1.53e-17	37.3494	2.09822	DDR2	4921	Q16832	0.0358924	0.77534	1.71159
Titin	1.22242	9.32733	10.9986	5.42e-25	2.44e-21	45.9714	2.33338	TTN	7273	Q8WZ42	0.0280823	0.770734	1.70614
Colipase	0.864001	8.78491	8.86744	1.95e-17	8.77e-14	28.8331	1.82008	CLPS	1208	P04118	0.0361864	0.746886	1.67817
Stathmin-3	0.367924	9.55718	5.9091	6.95e-09	3.13e-05	9.57512	1.29049	STMN3	50861	Q9NZ72	0.0479613	0.736499	1.66613
